# Investigation of the urinary peptidome to unravel collagen degradation in health and kidney disease

**DOI:** 10.1101/2024.09.30.24314592

**Authors:** Ioanna K Mina, Luis F Iglesias-Martinez, Matthias Ley, Lucas Fillinger, Paul Perco, Justyna Siwy, Harald Mischak, Vera Jankowski

## Abstract

Naturally occurring fragments of collagen type I alpha 1 chain (COL1A1) have been previously associated with chronic kidney disease (CKD), with some fragments showing positive and others negative associations. Using urinary peptidome data from healthy individuals (n=1131) and CKD patients (n=5585) this aspect was investigated in detail. Based on the hypothesis that many collagen peptides are derived not from the full, mature collagen molecule, but from (larger) collagen degradation products, relationships between COL1A1 peptides containing identical sequences were investigated, with the smaller (offspring) peptide being a possible degradation product of the larger (parent) one. The strongest correlations were found for relationships where the parent differed by a maximum of 3 amino acids from the offspring, indicating an exopeptidase-regulated stepwise degradation process. Regression analysis indicated that CKD affects this degradation process. Comparison of matched CKD patients and control individuals (n=612 each) showed that peptides at the start of the degradation process were consistently downregulated in CKD, indicating an attenuation of COL1A1 endopeptidase-mediated degradation. However, as these peptides undergo further degradation, likely mediated by exopeptidases, this downregulation can become less significant or even reverse, leading to an upregulation of later stage fragments and potentially explaining the inconsistencies observed in previous studies.

**Significance Statement:** The current study, after investigating naturally occurring collagen type I alpha 1 chain (COL1A1) degradation fragments in urine, proposes a stepwise degradation process of COL1A1. Initially, the COL1A1 molecule is degraded by endopeptidases, producing larger first fragments, which then undergo further degradation by exopeptidases, resulting in progressively smaller fragments. Notably, the initial COL1A1 fragments are consistently downregulated in chronic kidney disease (CKD), indicating an attenuation of endopeptidase-mediated degradation of COL1A1. This study suggests that the accumulation of collagen in kidney fibrosis results not solely from increased collagen expression, but to a substantial degree from impaired collagen degradation. Additionally, the current study explains inconsistencies in earlier studies associating urinary COL1A1 fragments with fibrotic disease, where mostly negative, but also occasionally positive, associations were observed: While the initial degradation of COL1A1 by endopeptidases is downregulated, subsequent further degradation of these COL1A1-derived peptides by exopeptidases may be increased resulting in some cases in upregulation of smaller peptides. As many of these fragments are valuable biomarkers for fibrosis-related chronic diseases, this study demonstrates the importance of the exact definition of the selected biomarkers, including its C- and N-terminus. Furthermore, understanding the COL1A1 degradation process may provide insights into potential therapeutic targets for treating fibrosis.
