## Supplementary Table for "Investigation of the urinary peptidome to unravel collagen degradation in health and kidney disease"

### Sheet: READ ME
S1	Clinical characteristics of CKD cases and controls. This table presents the clinical characteristics of the chronic kidney disease (CKD) cases and controls included in the regulation analysis. Values are reported as mean (standard deviation) or percentage, as appropriate for each characteristic.
S2	Parent-offspring relationships of anchors. This table presents the most likely parent-offspring relationships involving anchor peptides, identified through sequnce and correlation analysis in samples from healthy individuals (n=1131). Each row represents a potential relationship between an offspring peptide and its parent peptide. For each anchor peptide, one relationship with the anchor as "offs…
S3	Anchor degradation pathways. This table displays the sequential relationships involved in generating the anchor peptides (highlighted in bold) and their offsprings, based on sequence and correlation analysis in samples from healthy individuals (n=1131). Each row represents a potential relationship between an offspring peptide and its parent peptide. The parent peptide of the first relationship in…
S4	Potential proteases generating original parent peptides. This table presents the proteases predicted by Proteasix to be responsible for cleaving the N- and/or C-terminus of each first parent peptide.
S5	Potential proteases generating offspring pepides. This table presents the proteases predicted by Proteasix to be responsible for cleaving the N- and/or C-terminus of the final degradation fragments investigated in this study: the offspring peptides of the anchors. Proteases were predicted to possibly generate only 5 of these peptides.

### Sheet: S1
Characteristics	non-CKD controls	CKD cases	p-value	statistical test
n	612	612
female sex (%)	38.2	38.4	1.000	chi-square test
age (years)	60.4 (10.3)	60.8 (11.1)	0.521	t-test
eGFR (mL/min/1.73 m2)	99.8 (8.9)	45.5 (12.3)	<0.001	t-test
diastolic blood pressure (mmHg)	78.2 (8.5)	77.9 (11.1)	0.538	t-test
systolic blood pressure (mmHg)	135.2 (14.3)	137.0 (17.2)	0.042	t-test

### Sheet: S2
Offspring characteristics					Offspring regulation in CKD (CKD vs Control patients , n=612, each)							Parent characteristics					Parent regulation in CKD (CKD vs Control patients , n=612, each)							Correlation analysis in healthy (n=1131 samples)			Regression analysis in healthy (n=1131 samples)					Regression analysis in CKD (n=5585 samples)					Regression CKD - healthy	Proteases		Relatinships for Anchor
Offspring	Offspring_Symbol	Offspring_Start_AA	Offspring_Stop_AA	Offspring_Sequence	Offspring_frequency_controls	Offspring_frequency_cases	Offspring_mean_controls	Offspring_mean_cases	offspring_fold_change	Offspring_pvalue	Offspring_adj_pvalue	Parent	Parent_Symbol	Parent_Start_AA	Parent_Stop_AA	Parent_Sequence	Parent_frequency_controls	Parent_frequency_cases	Parent_mean_control	Parent_mean_cases	Parent_fold_change	Parent_pvalue	Parent_adj_pvalue	rho	pvalue	adj_pvalue	slope_healthy	pvalue_healthy	adj_pvalue_healthy	r.squared_healthy	adj_r.squared_healthy	slope_CKD	pvalue_CKD	adj_pvalue_CKD	r.squared_CKD	adj_r.squared_CKD	delta	N_proteases	C_proteases	ancor
ancor1	x99902876_x99903016_x99903180	798	810	APGDRGEPGPPGP	604	592	21688.6	24194.2	1.11553	0.000103559	0.000172978	parent_of_ancor1	x99903890	798	811	APGDRGEPGPPGPA	598	565	6692.44	4511.71	0.674151	2.86817e-19	1.70965e-18	0.605915	3.41099e-114	2.01995e-112	2.25844	0	0	0.884494	0.884392	3.22091	0	0	0.694881	0.694824	0.962466			x99902876_x99903016_x99903180
offspring_of_ancor1	x99902221_x99902376_x99902530	799	810	PGDRGEPGPPGP	416	427	337.863	376.424	1.11413	0.10199	0.123035	ancor1	x99902876_x99903016_x99903180	798	810	APGDRGEPGPPGP	604	592	21688.6	24194.2	1.11553	0.000103559	0.000172978	0.346526	1.98038e-30	1.69811e-29	0.0132396	0	0	0.750983	0.750741	0.0163591	0	0	0.497952	0.497827	0.00311946			x99902876_x99903016_x99903180
ancor2	x99910883_x99910987_x99911073_x99911193	432	455	NSGEPGAPGSKGDTGAKGEPGPVG	612	609	20533.1	18137.1	0.883312	2.83084e-07	6.10337e-07	parent_of_ancor2	x99911377_x99911498_x99911613	431	455	GNSGEPGAPGSKGDTGAKGEPGPVG	612	607	8791.31	8169.48	0.929268	0.000781615	0.00117629	0.162759	4.02677e-08	1.19792e-07	1.17069	9.45347e-297	1.62858e-295	0.700761	0.700495	1.0449	0	0	0.519082	0.518995	-0.125788			x99910883_x99910987_x99911073_x99911193
offspring_of_ancor2	x99910196_x99910326	433	455	SGEPGAPGSKGDTGAKGEPGPVG	586	445	869.48	636.398	0.731929	7.81771e-15	3.00833e-14	ancor2	x99910883_x99910987_x99911073_x99911193	432	455	NSGEPGAPGSKGDTGAKGEPGPVG	612	609	20533.1	18137.1	0.883312	2.83084e-07	6.10337e-07	0.433721	7.47853e-53	1.19091e-51	0.0329862	0	0	0.788185	0.787996	0.0504743	0	0	0.555753	0.555652	0.0174882			x99910883_x99910987_x99911073_x99911193
ancor3	x99904786_x99904945_x99905114_x99905236	543	558	SPGSPGPDGKTGPPGP	612	607	17419.2	18449.1	1.05913	0.0602257	0.0756554	parent_of_ancor3	x99905879_x99906024_x99906186	543	560	SPGSPGPDGKTGPPGPAG	611	608	2371.62	1927.26	0.812636	1.0257e-13	3.58406e-13	0.376529	2.23303e-39	2.39073e-38	7.27732	0	0	0.883737	0.883634	5.53287	0	0	0.619462	0.619393	-1.74446			x99904786_x99904945_x99905114_x99905236
offspring_of_ancor3	x99903475_x99903638	543	556	SPGSPGPDGKTGPP	530	411	909.906	1443.25	1.58615	6.42565e-09	1.56272e-08	ancor3	x99904786_x99904945_x99905114_x99905236	543	558	SPGSPGPDGKTGPPGP	612	607	17419.2	18449.1	1.05913	0.0602257	0.0756554	0.226492	2.0531e-14	9.13294e-14	0.0643332	0	0	0.818311	0.818147	0.071999	5.63396e-182	1.92367e-181	0.185981	0.185778	0.00766576			x99904786_x99904945_x99905114_x99905236
ancor4	x99910266_x99910395	229	249	NGDDGEAGKPGRPGERGPPGP	608	605	13940.7	13337.1	0.956703	0.0524649	0.0661798	parent_of_ancor4	x99911537_x99911675	227	249	GKNGDDGEAGKPGRPGERGPPGP	560	540	595.56	770.086	1.29304	0.0316634	0.0409604	0.312125	1.57673e-26	1.18568e-25	14.8442	1.27183e-262	1.45188e-261	0.660473	0.660167	9.44252	0	0	0.461877	0.461766	-5.40169			x99910266_x99910395
offspring_of_ancor4	x99908916_x99909059	231	249	DDGEAGKPGRPGERGPPGP	605	582	1702.58	1693.69	0.994777	0.102533	0.123202	ancor4	x99910266_x99910395	229	249	NGDDGEAGKPGRPGERGPPGP	608	605	13940.7	13337.1	0.956703	0.0524649	0.0661798	0.6458	5.36918e-134	5.35505e-132	0.0939702	0	0	0.884599	0.884497	0.115884	0	0	0.756684	0.756638	0.021914			x99910266_x99910395
ancor5	x99905423_x99905551_x99905682	1177	1193	VGPPGPPGPPGPPGPPS	588	533	9212.17	6330.27	0.687164	1.44166e-20	9.13049e-20	parent_of_ancor5	x99906382_x99906543_x99906697_x99906859	1177	1195	VGPPGPPGPPGPPGPPSAG	353	367	2325.92	2193.23	0.942956	0.254851	0.289085	0.613478	2.37954e-112	1.32624e-110	3.73995	0	0	0.827537	0.827377	1.93356	0	0	0.687321	0.687259	-1.80639			x99905423_x99905551_x99905682
offspring_of_ancor5	x99904535_x99904682_x99904843	1178	1193	GPPGPPGPPGPPGPPS	541	427	2076.99	1416.35	0.681922	6.09402e-18	3.19411e-17	ancor5	x99905423_x99905551_x99905682	1177	1193	VGPPGPPGPPGPPGPPS	588	533	9212.17	6330.27	0.687164	1.44166e-20	9.13049e-20	0.611644	4.03185e-112	2.18296e-110	0.211863	2.70815e-165	1.13038e-164	0.500521	0.500059	0.323501	0	0	0.279723	0.279574	0.111637			x99905423_x99905551_x99905682
ancor6	x99911101_x99911213_x99911325_x99911452_x99911576	819	843	ADGQPGAKGEPGDAGAKGDAGPPGP	610	605	13048.5	13735.1	1.05262	0.293576	0.329325	parent_of_ancor6	x99911641_x99911753_x99911865	818	843	GADGQPGAKGEPGDAGAKGDAGPPGP	610	597	3361.41	3194.05	0.950213	0.00294561	0.00428452	0.409664	9.18551e-47	1.20045e-45	5.32618	0	0	0.824241	0.824084	3.97727	0	0	0.553491	0.553408	-1.34891			x99911101_x99911213_x99911325_x99911452_x99911576
offspring_of_ancor6	x99910659_x99910771_x99910863_x99910953	820	843	DGQPGAKGEPGDAGAKGDAGPPGP	612	602	4621.88	4931.41	1.06697	0.828372	0.839417	ancor6	x99911101_x99911213_x99911325_x99911452_x99911576	819	843	ADGQPGAKGEPGDAGAKGDAGPPGP	610	605	13048.5	13735.1	1.05262	0.293576	0.329325	0.331947	1.69816e-30	1.46941e-29	0.259579	0	0	0.831928	0.831779	0.261553	0	0	0.639403	0.639338	0.00197402			x99911101_x99911213_x99911325_x99911452_x99911576
ancor7	x99906708	928	946	PGPAGEKGSPGADGPAGAP	609	604	8913.17	9582.4	1.07508	0.242724	0.27636	parent_of_ancor7	x99917372_x99917438_x99917505	916	953	AGRPGEVGPPGPPGPAGEKGSPGADGPAGAPGTPGPQG	541	414	298.255	169.811	0.569349	1.04889e-24	8.85729e-24	-0.287242	4.89675e-22	3.02259e-21	11.3745	1.10617e-112	2.73298e-112	0.375059	0.374481	10.0919	5.63806e-209	2.36899e-208	0.190452	0.190272	-1.28257		KLK6 (predicted)	x99906708
ancor8	x99911678_x99911777_x99911902	699	725	ANGAPGNDGAKGDAGAPGAPGSQGAPG	610	603	8852.02	6403.44	0.723387	2.54613e-24	2.0369e-23	parent_of_ancor8	x99912366	698	725	GANGAPGNDGAKGDAGAPGAPGSQGAPG	504	406	599.228	322.958	0.538957	4.43911e-18	2.4098e-17	0.314209	3.96045e-26	2.94316e-25	6.86196	1.07691e-201	6.91779e-201	0.573838	0.573442	5.93196	0	0	0.405529	0.405386	-0.929997			x99911678_x99911777_x99911902
offspring_of_ancor8	x99911264_x99911375	700	725	NGAPGNDGAKGDAGAPGAPGSQGAPG	593	568	4225.68	3135.04	0.741902	2.34608e-13	7.92453e-13	ancor8	x99911678_x99911777_x99911902	699	725	ANGAPGNDGAKGDAGAPGAPGSQGAPG	610	603	8852.02	6403.44	0.723387	2.54613e-24	2.0369e-23	0.517296	4.48757e-78	1.26924e-76	0.465798	0	0	0.824898	0.824742	0.520097	0	0	0.765008	0.764964	0.0542986			x99911678_x99911777_x99911902
ancor9	x99916895_x99916966_x99917047	1008	1041	PPGESGREGAPGAEGSPGRDGSPGAKGDRGETGP	609	590	5855.19	3690.46	0.630289	3.44224e-37	6.54025e-36	parent_of_ancor9	x99917348	1008	1042	PPGESGREGAPGAEGSPGRDGSPGAKGDRGETGPA	550	338	521.291	223.741	0.429205	1.54964e-45	4.7109e-44	0.511561	7.12916e-73	1.7776e-71	8.38126	3.38909e-296	5.78588e-295	0.715773	0.715509	8.76778	0	0	0.497399	0.497246	0.386527			x99916895_x99916966_x99917047
offspring_of_ancor9	x99915696_x99915778_x99915863_x99915935	1011	1041	ESGREGAPGAEGSPGRDGSPGAKGDRGETGP	608	600	4093.63	3463.06	0.845964	1.20328e-10	3.35594e-10	ancor9	x99916895_x99916966_x99917047	1008	1041	PPGESGREGAPGAEGSPGRDGSPGAKGDRGETGP	609	590	5855.19	3690.46	0.630289	3.44224e-37	6.54025e-36	0.626452	4.26455e-124	3.51362e-122	0.579274	0	0	0.8658	0.865681	0.32679	0	0	0.300478	0.300342	-0.252484			x99916895_x99916966_x99917047
ancor10	x99910907_x99911013_x99911122	649	672	AGPPGEAGKPGEQGVPGDLGAPGP	605	600	6387.5	5906.75	0.924735	1.21066e-05	2.25791e-05	parent_of_ancor10	x99919885	630	674	ERGEQGPAGSPGFQGLPGPAGPPGEAGKPGEQGVPGDLGAPGPSG	579	508	1180.57	625.656	0.529961	1.4955e-26	1.37768e-25	0.325671	6.16437e-29	5.03512e-28	2.4386	9.6006e-244	9.09657e-243	0.631833	0.631502	2.80414	0	0	0.383694	0.383571	0.365541			x99910907_x99911013_x99911122
offspring_of_ancor10	x99910573_x99910668	650	672	GPPGEAGKPGEQGVPGDLGAPGP	608	588	3189.51	2697.34	0.845691	7.1274e-11	2.02498e-10	ancor10	x99910907_x99911013_x99911122	649	672	AGPPGEAGKPGEQGVPGDLGAPGP	605	600	6387.5	5906.75	0.924735	1.21066e-05	2.25791e-05	0.658591	1.8047e-141	2.13744e-139	0.435534	0	0	0.868553	0.868436	0.452939	0	0	0.777637	0.777596	0.0174058			x99910907_x99911013_x99911122

### Sheet: S3
Offspring characteristics				Offspring regulation in CKD (CKD vs Control patients , n=612, each)							Parent characteristics				Parent regulation in CKD (CKD vs Control patients , n=612, each)							Correlation analysis in healthy (n=1131 samples)			Regression analysis in healthy (n=1131 samples)					Regression analysis in CKD (n=5585 samples)					Regression CKD - healthy	Proteases		Relatinships for Anchor
Offspring_Symbol	Offspring_Start_AA	Offspring_Stop_AA	Offspring_Sequence	Offspring_frequency_controls	Offspring_frequency_cases	Offspring_mean_controls	Offspring_mean_cases	offspring_fold_change	Offspring_pvalue	Offspring_adj_pvalue	Parent_Symbol	Parent_Start_AA	Parent_Stop_AA	Parent_Sequence	Parent_frequency_controls	Parent_frequency_cases	Parent_mean_control	Parent_mean_cases	Parent_fold_change	Parent_pvalue	Parent_adj_pvalue	rho	pvalue	adj_pvalue	slope_healthy	pvalue_healthy	adj_pvalue_healthy	r.squared_healthy	adj_r.squared_healthy	slope_CKD	pvalue_CKD	adj_pvalue_CKD	r.squared_CKD	adj_r.squared_CKD	delta	N_proteases	C_proteases	ancor
x99904281_x99904419	798	812	APGDRGEPGPPGPAG	608	580	2204.9	1383.68	0.627546	1.0693e-42	2.95517e-41	x99917419	781	817	KGESGPSGPAGPTGARGAPGDRGEPGPPGPAGFAGPP	289	138	62.9326	32.5944	0.517925	7.92289e-18	4.01427e-17	-0.172183	9.29563e-08	2.71421e-07	6.15589	6.86183e-147	2.3859e-146	0.504555	0.504033	3.6787	0	0	0.406728	0.406516	-2.47719		MMP9 (observed) MMP1 (predicted)	x99902876_x99903016_x99903180
x99903890	798	811	APGDRGEPGPPGPA	598	565	6692.44	4511.71	0.674151	2.86817e-19	1.70965e-18	x99904281_x99904419	798	812	APGDRGEPGPPGPAG	608	580	2204.9	1383.68	0.627546	1.0693e-42	2.95517e-41	0.571389	1.15823e-98	4.98828e-97	4.36662	0	0	0.868295	0.868178	3.31911	0	0	0.623443	0.623372	-1.04751			x99902876_x99903016_x99903180
x99902876_x99903016_x99903180	798	810	APGDRGEPGPPGP	604	592	21688.6	24194.2	1.11553	0.000103559	0.000172978	x99903890	798	811	APGDRGEPGPPGPA	598	565	6692.44	4511.71	0.674151	2.86817e-19	1.70965e-18	0.605915	3.41099e-114	2.01995e-112	2.25844	0	0	0.884494	0.884392	3.22091	0	0	0.694881	0.694824	0.962466			x99902876_x99903016_x99903180
x99902221_x99902376_x99902530	799	810	PGDRGEPGPPGP	416	427	337.863	376.424	1.11413	0.10199	0.123035	x99902876_x99903016_x99903180	798	810	APGDRGEPGPPGP	604	592	21688.6	24194.2	1.11553	0.000103559	0.000172978	0.346526	1.98038e-30	1.69811e-29	0.0132396	0	0	0.750983	0.750741	0.0163591	0	0	0.497952	0.497827	0.00311946			x99902876_x99903016_x99903180
x99911377_x99911498_x99911613	431	455	GNSGEPGAPGSKGDTGAKGEPGPVG	612	607	8791.31	8169.48	0.929268	0.000781615	0.00117629	x99916573_x99916638	421	455	QGPGGPPGPKGNSGEPGAPGSKGDTGAKGEPGPVG	314	295	100.593	106.644	1.06015	0.505037	0.544437	0.236725	4.2285e-09	1.36975e-08	32.8463	1.55192e-48	2.18491e-48	0.300594	0.299428	16.0641	5.9712e-234	2.85743e-233	0.280464	0.280242	-16.7821	KLK6 (predicted)		x99910883_x99910987_x99911073_x99911193
x99910883_x99910987_x99911073_x99911193	432	455	NSGEPGAPGSKGDTGAKGEPGPVG	612	609	20533.1	18137.1	0.883312	2.83084e-07	6.10337e-07	x99911377_x99911498_x99911613	431	455	GNSGEPGAPGSKGDTGAKGEPGPVG	612	607	8791.31	8169.48	0.929268	0.000781615	0.00117629	0.162759	4.02677e-08	1.19792e-07	1.17069	9.45347e-297	1.62858e-295	0.700761	0.700495	1.0449	0	0	0.519082	0.518995	-0.125788			x99910883_x99910987_x99911073_x99911193
x99910196_x99910326	433	455	SGEPGAPGSKGDTGAKGEPGPVG	586	445	869.48	636.398	0.731929	7.81771e-15	3.00833e-14	x99910883_x99910987_x99911073_x99911193	432	455	NSGEPGAPGSKGDTGAKGEPGPVG	612	609	20533.1	18137.1	0.883312	2.83084e-07	6.10337e-07	0.433721	7.47853e-53	1.19091e-51	0.0329862	0	0	0.788185	0.787996	0.0504743	0	0	0.555753	0.555652	0.0174882			x99910883_x99910987_x99911073_x99911193
x99907359_x99907513_x99907678_x99907833	541	560	TGSPGSPGPDGKTGPPGPAG	609	580	3026.07	2406.35	0.795208	2.01488e-24	1.65547e-23	x99916036_x99916170	540	572	LTGSPGSPGPDGKTGPPGPAGQDGRPGPPGPPG	607	583	1303	830.509	0.637381	1.86197e-34	2.83019e-33	0.37256	3.36461e-38	3.42792e-37	1.91114	0	0	0.819867	0.819706	1.88539	0	0	0.413229	0.413118	-0.0257471		MMP1 (predicted)	x99904786_x99904945_x99905114_x99905236
x99906547_x99906709_x99906870	542	560	GSPGSPGPDGKTGPPGPAG	607	583	2499.57	1987.03	0.794949	5.4174e-16	2.45805e-15	x99907359_x99907513_x99907678_x99907833	541	560	TGSPGSPGPDGKTGPPGPAG	609	580	3026.07	2406.35	0.795208	2.01488e-24	1.65547e-23	0.500277	4.83037e-72	1.13007e-70	0.627416	0	0	0.851525	0.851392	0.603287	0	0	0.499149	0.499053	-0.0241293			x99904786_x99904945_x99905114_x99905236
x99905879_x99906024_x99906186	543	560	SPGSPGPDGKTGPPGPAG	611	608	2371.62	1927.26	0.812636	1.0257e-13	3.58406e-13	x99906547_x99906709_x99906870	542	560	GSPGSPGPDGKTGPPGPAG	607	583	2499.57	1987.03	0.794949	5.4174e-16	2.45805e-15	0.554937	7.36037e-92	2.63168e-90	1.11481	0	0	0.861348	0.861224	0.677055	0	0	0.512727	0.512636	-0.437757			x99904786_x99904945_x99905114_x99905236
x99904786_x99904945_x99905114_x99905236	543	558	SPGSPGPDGKTGPPGP	612	607	17419.2	18449.1	1.05913	0.0602257	0.0756554	x99905879_x99906024_x99906186	543	560	SPGSPGPDGKTGPPGPAG	611	608	2371.62	1927.26	0.812636	1.0257e-13	3.58406e-13	0.376529	2.23303e-39	2.39073e-38	7.27732	0	0	0.883737	0.883634	5.53287	0	0	0.619462	0.619393	-1.74446			x99904786_x99904945_x99905114_x99905236
x99903475_x99903638	543	556	SPGSPGPDGKTGPP	530	411	909.906	1443.25	1.58615	6.42565e-09	1.56272e-08	x99904786_x99904945_x99905114_x99905236	543	558	SPGSPGPDGKTGPPGP	612	607	17419.2	18449.1	1.05913	0.0602257	0.0756554	0.226492	2.0531e-14	9.13294e-14	0.0643332	0	0	0.818311	0.818147	0.071999	5.63396e-182	1.92367e-181	0.185981	0.185778	0.00766576			x99904786_x99904945_x99905114_x99905236
x99913850	225	250	PPGKNGDDGEAGKPGRPGERGPPGPQ	373	186	176.977	67.101	0.37915	4.6287e-29	4.85216e-28	x99914123_x99914211	224	250	GPPGKNGDDGEAGKPGRPGERGPPGPQ	417	329	262.457	176.598	0.672863	1.20905e-08	2.87148e-08	0.616472	2.87277e-104	1.36097e-102	0.787797	3.00111e-233	2.57335e-232	0.660431	0.660086	0.474701	2.08694e-248	1.05742e-247	0.4428	0.442513	-0.313096			x99910266_x99910395
x99912661	227	250	GKNGDDGEAGKPGRPGERGPPGPQ	592	534	1079.59	813.973	0.753963	8.44737e-14	3.02118e-13	x99913850	225	250	PPGKNGDDGEAGKPGRPGERGPPGPQ	373	186	176.977	67.101	0.37915	4.6287e-29	4.85216e-28	0.679887	6.86825e-139	7.65608e-137	3.31984	0	0	0.75362	0.753378	3.43412	0	0	0.52023	0.520011	0.11428			x99910266_x99910395
x99911537_x99911675	227	249	GKNGDDGEAGKPGRPGERGPPGP	560	540	595.56	770.086	1.29304	0.0316634	0.0409604	x99912661	227	250	GKNGDDGEAGKPGRPGERGPPGPQ	592	534	1079.59	813.973	0.753963	8.44737e-14	3.02118e-13	0.601543	3.35373e-110	1.76537e-108	0.399051	0	0	0.761064	0.760849	0.545197	0	0	0.507377	0.507269	0.146146			x99910266_x99910395
x99910266_x99910395	229	249	NGDDGEAGKPGRPGERGPPGP	608	605	13940.7	13337.1	0.956703	0.0524649	0.0661798	x99911537_x99911675	227	249	GKNGDDGEAGKPGRPGERGPPGP	560	540	595.56	770.086	1.29304	0.0316634	0.0409604	0.312125	1.57673e-26	1.18568e-25	14.8442	1.27183e-262	1.45188e-261	0.660473	0.660167	9.44252	0	0	0.461877	0.461766	-5.40169			x99910266_x99910395
x99908916_x99909059	231	249	DDGEAGKPGRPGERGPPGP	605	582	1702.58	1693.69	0.994777	0.102533	0.123202	x99910266_x99910395	229	249	NGDDGEAGKPGRPGERGPPGP	608	605	13940.7	13337.1	0.956703	0.0524649	0.0661798	0.6458	5.36918e-134	5.35505e-132	0.0939702	0	0	0.884599	0.884497	0.115884	0	0	0.756684	0.756638	0.021914			x99910266_x99910395
x99906382_x99906543_x99906697_x99906859	1177	1195	VGPPGPPGPPGPPGPPSAG	353	367	2325.92	2193.23	0.942956	0.254851	0.289085	x99919783	1177	1216	VGPPGPPGPPGPPGPPSAGFDFSFLPQPPQEKAHDGGRYY	117	41	8.09667	2.15123	0.265693	3.24279e-11	9.47894e-11	-0.110247	0.0223854	0.0345723	57.4809	5.76919e-65	9.47367e-65	0.492178	0.490992	55.8865	8.3746e-76	1.46943e-75	0.379412	0.378541	-1.59435			x99905423_x99905551_x99905682
x99905423_x99905551_x99905682	1177	1193	VGPPGPPGPPGPPGPPS	588	533	9212.17	6330.27	0.687164	1.44166e-20	9.13049e-20	x99906382_x99906543_x99906697_x99906859	1177	1195	VGPPGPPGPPGPPGPPSAG	353	367	2325.92	2193.23	0.942956	0.254851	0.289085	0.613478	2.37954e-112	1.32624e-110	3.73995	0	0	0.827537	0.827377	1.93356	0	0	0.687321	0.687259	-1.80639			x99905423_x99905551_x99905682
x99904535_x99904682_x99904843	1178	1193	GPPGPPGPPGPPGPPS	541	427	2076.99	1416.35	0.681922	6.09402e-18	3.19411e-17	x99905423_x99905551_x99905682	1177	1193	VGPPGPPGPPGPPGPPS	588	533	9212.17	6330.27	0.687164	1.44166e-20	9.13049e-20	0.611644	4.03185e-112	2.18296e-110	0.211863	2.70815e-165	1.13038e-164	0.500521	0.500059	0.323501	0	0	0.279723	0.279574	0.111637			x99905423_x99905551_x99905682
x99917825_x99917890	815	854	GPPGADGQPGAKGEPGDAGAKGDAGPPGPAGPAGPPGPIG	572	490	1312.24	527.512	0.401994	3.02235e-52	1.53133e-50	x99918531_x99918580_x99918627	813	854	FAGPPGADGQPGAKGEPGDAGAKGDAGPPGPAGPAGPPGPIG	429	259	235.616	136.46	0.579164	1.51386e-21	1.09575e-20	0.495838	1.94649e-54	3.29339e-53	3.89158	2.25898e-159	8.66551e-159	0.570333	0.569832	0.349599	1.91042e-66	3.15078e-66	0.0985589	0.0982435	-3.54198			x99911101_x99911213_x99911325_x99911452_x99911576
x99917626_x99917690	816	854	PPGADGQPGAKGEPGDAGAKGDAGPPGPAGPAGPPGPIG	570	436	1129.46	353.125	0.312649	4.69753e-70	1.42805e-67	x99917825_x99917890	815	854	GPPGADGQPGAKGEPGDAGAKGDAGPPGPAGPAGPPGPIG	572	490	1312.24	527.512	0.401994	3.02235e-52	1.53133e-50	0.43767	3.33316e-51	5.01296e-50	1.05675	1.72295e-262	1.94344e-261	0.674757	0.674452	0.604667	0	0	0.340171	0.340002	-0.452082			x99911101_x99911213_x99911325_x99911452_x99911576
x99914501_x99914583	816	846	PPGADGQPGAKGEPGDAGAKGDAGPPGPAGP	440	297	132.293	83.3737	0.630222	1.98647e-17	9.43572e-17	x99917626_x99917690	816	854	PPGADGQPGAKGEPGDAGAKGDAGPPGPAGPAGPPGPIG	570	436	1129.46	353.125	0.312649	4.69753e-70	1.42805e-67	0.347643	2.64985e-29	2.19278e-28	0.117197	5.19649e-252	5.29427e-251	0.690042	0.689727	0.159172	0	0	0.422546	0.422352	0.0419749			x99911101_x99911213_x99911325_x99911452_x99911576
x99913118_x99913207_x99913277	816	843	PPGADGQPGAKGEPGDAGAKGDAGPPGP	510	430	267.346	249.495	0.933231	1.07248e-05	2.01256e-05	x99914501_x99914583	816	846	PPGADGQPGAKGEPGDAGAKGDAGPPGPAGP	440	297	132.293	83.3737	0.630222	1.98647e-17	9.43572e-17	0.56598	7.07459e-80	2.12799e-78	1.25897	6.64047e-222	5.09461e-221	0.663448	0.663086	0.0914037	6.12928e-22	7.11267e-22	0.0302393	0.029918	-1.16757			x99911101_x99911213_x99911325_x99911452_x99911576
x99911641_x99911753_x99911865	818	843	GADGQPGAKGEPGDAGAKGDAGPPGP	610	597	3361.41	3194.05	0.950213	0.00294561	0.00428452	x99913118_x99913207_x99913277	816	843	PPGADGQPGAKGEPGDAGAKGDAGPPGP	510	430	267.346	249.495	0.933231	1.07248e-05	2.01256e-05	0.456675	2.76553e-53	4.44126e-52	5.99248	1.02618e-215	7.45063e-215	0.621851	0.621477	5.27865	0	0	0.428977	0.428845	-0.713834			x99911101_x99911213_x99911325_x99911452_x99911576
x99911101_x99911213_x99911325_x99911452_x99911576	819	843	ADGQPGAKGEPGDAGAKGDAGPPGP	610	605	13048.5	13735.1	1.05262	0.293576	0.329325	x99911641_x99911753_x99911865	818	843	GADGQPGAKGEPGDAGAKGDAGPPGP	610	597	3361.41	3194.05	0.950213	0.00294561	0.00428452	0.409664	9.18551e-47	1.20045e-45	5.32618	0	0	0.824241	0.824084	3.97727	0	0	0.553491	0.553408	-1.34891			x99911101_x99911213_x99911325_x99911452_x99911576
x99910659_x99910771_x99910863_x99910953	820	843	DGQPGAKGEPGDAGAKGDAGPPGP	612	602	4621.88	4931.41	1.06697	0.828372	0.839417	x99911101_x99911213_x99911325_x99911452_x99911576	819	843	ADGQPGAKGEPGDAGAKGDAGPPGP	610	605	13048.5	13735.1	1.05262	0.293576	0.329325	0.331947	1.69816e-30	1.46941e-29	0.259579	0	0	0.831928	0.831779	0.261553	0	0	0.639403	0.639338	0.00197402			x99911101_x99911213_x99911325_x99911452_x99911576
x99917372_x99917438_x99917505	916	953	AGRPGEVGPPGPPGPAGEKGSPGADGPAGAPGTPGPQG	541	414	298.255	169.811	0.569349	1.04889e-24	8.85729e-24	x99918734_x99918784	912	953	ETGPAGRPGEVGPPGPPGPAGEKGSPGADGPAGAPGTPGPQG	243	165	32.2967	17.7771	0.550432	7.55929e-07	1.58484e-06	0.398275	1.26796e-24	8.89919e-24	4.5116	1.05133e-126	2.96911e-126	0.610217	0.609577	1.5853	4.43186e-96	8.91546e-96	0.213473	0.213036	-2.92629			x99906708
x99906708	928	946	PGPAGEKGSPGADGPAGAP	609	604	8913.17	9582.4	1.07508	0.242724	0.27636	x99917372_x99917438_x99917505	916	953	AGRPGEVGPPGPPGPAGEKGSPGADGPAGAPGTPGPQG	541	414	298.255	169.811	0.569349	1.04889e-24	8.85729e-24	-0.287242	4.89675e-22	3.02259e-21	11.3745	1.10617e-112	2.73298e-112	0.375059	0.374481	10.0919	5.63806e-209	2.36899e-208	0.190452	0.190272	-1.28257		KLK6 (predicted)	x99906708
x99912366	698	725	GANGAPGNDGAKGDAGAPGAPGSQGAPG	504	406	599.228	322.958	0.538957	4.43911e-18	2.4098e-17	x99918906	683	725	GERGVQGPPGPAGPRGANGAPGNDGAKGDAGAPGAPGSQGAPG	501	342	211.009	113.801	0.539317	1.3807e-27	1.35398e-26	0.344152	8.78963e-27	6.71627e-26	2.03717	1.11064e-142	3.71193e-142	0.508146	0.507607	1.75676	0	0	0.431329	0.431135	-0.280409	KLK5 (predicted) KLK2 (predicted) KLK6 (predicted)		x99911678_x99911777_x99911902
x99911678_x99911777_x99911902	699	725	ANGAPGNDGAKGDAGAPGAPGSQGAPG	610	603	8852.02	6403.44	0.723387	2.54613e-24	2.0369e-23	x99912366	698	725	GANGAPGNDGAKGDAGAPGAPGSQGAPG	504	406	599.228	322.958	0.538957	4.43911e-18	2.4098e-17	0.314209	3.96045e-26	2.94316e-25	6.86196	1.07691e-201	6.91779e-201	0.573838	0.573442	5.93196	0	0	0.405529	0.405386	-0.929997			x99911678_x99911777_x99911902
x99911264_x99911375	700	725	NGAPGNDGAKGDAGAPGAPGSQGAPG	593	568	4225.68	3135.04	0.741902	2.34608e-13	7.92453e-13	x99911678_x99911777_x99911902	699	725	ANGAPGNDGAKGDAGAPGAPGSQGAPG	610	603	8852.02	6403.44	0.723387	2.54613e-24	2.0369e-23	0.517296	4.48757e-78	1.26924e-76	0.465798	0	0	0.824898	0.824742	0.520097	0	0	0.765008	0.764964	0.0542986			x99911678_x99911777_x99911902
x99917348	1008	1042	PPGESGREGAPGAEGSPGRDGSPGAKGDRGETGPA	550	338	521.291	223.741	0.429205	1.54964e-45	4.7109e-44	x99917596	1007	1042	GPPGESGREGAPGAEGSPGRDGSPGAKGDRGETGPA	433	295	328.356	190.266	0.579449	2.5402e-17	1.18803e-16	0.590725	3.37531e-95	1.33255e-93	0.992278	4.87088e-249	4.83263e-248	0.679075	0.678754	0.275782	7.00614e-194	2.65533e-193	0.304101	0.303815	-0.716496			x99916895_x99916966_x99917047
x99916895_x99916966_x99917047	1008	1041	PPGESGREGAPGAEGSPGRDGSPGAKGDRGETGP	609	590	5855.19	3690.46	0.630289	3.44224e-37	6.54025e-36	x99917348	1008	1042	PPGESGREGAPGAEGSPGRDGSPGAKGDRGETGPA	550	338	521.291	223.741	0.429205	1.54964e-45	4.7109e-44	0.511561	7.12916e-73	1.7776e-71	8.38126	3.38909e-296	5.78588e-295	0.715773	0.715509	8.76778	0	0	0.497399	0.497246	0.386527			x99916895_x99916966_x99917047
x99915696_x99915778_x99915863_x99915935	1011	1041	ESGREGAPGAEGSPGRDGSPGAKGDRGETGP	608	600	4093.63	3463.06	0.845964	1.20328e-10	3.35594e-10	x99916895_x99916966_x99917047	1008	1041	PPGESGREGAPGAEGSPGRDGSPGAKGDRGETGP	609	590	5855.19	3690.46	0.630289	3.44224e-37	6.54025e-36	0.626452	4.26455e-124	3.51362e-122	0.579274	0	0	0.8658	0.865681	0.32679	0	0	0.300478	0.300342	-0.252484			x99916895_x99916966_x99917047
x99910907_x99911013_x99911122	649	672	AGPPGEAGKPGEQGVPGDLGAPGP	605	600	6387.5	5906.75	0.924735	1.21066e-05	2.25791e-05	x99919885	630	674	ERGEQGPAGSPGFQGLPGPAGPPGEAGKPGEQGVPGDLGAPGPSG	579	508	1180.57	625.656	0.529961	1.4955e-26	1.37768e-25	0.325671	6.16437e-29	5.03512e-28	2.4386	9.6006e-244	9.09657e-243	0.631833	0.631502	2.80414	0	0	0.383694	0.383571	0.365541			x99910907_x99911013_x99911122
x99910573_x99910668	650	672	GPPGEAGKPGEQGVPGDLGAPGP	608	588	3189.51	2697.34	0.845691	7.1274e-11	2.02498e-10	x99910907_x99911013_x99911122	649	672	AGPPGEAGKPGEQGVPGDLGAPGP	605	600	6387.5	5906.75	0.924735	1.21066e-05	2.25791e-05	0.658591	1.8047e-141	2.13744e-139	0.435534	0	0	0.868553	0.868436	0.452939	0	0	0.777637	0.777596	0.0174058			x99910907_x99911013_x99911122

### Sheet: S4
Original parent	Sequence	N or C-terminus	Protease	mode
x99917419	KGESGPSGPAGPTGARGAPGDRGEPGPPGPAGFAGPP	N-terminus	GZMB	predicted
x99917419	KGESGPSGPAGPTGARGAPGDRGEPGPPGPAGFAGPP	C-terminus	KLK6	predicted
x99916036_x99916170	LTGSPGSPGPDGKTGPPGPAGQDGRPGPPGPPG	N-terminus	MMP2	observed
x99916036_x99916170	LTGSPGSPGPDGKTGPPGPAGQDGRPGPPGPPG	N-terminus	MMP1	predicted
x99916036_x99916170	LTGSPGSPGPDGKTGPPGPAGQDGRPGPPGPPG	C-terminus	MMP1	predicted
x99919783	VGPPGPPGPPGPPGPPSAGFDFSFLPQPPQEKAHDGGRYY	C-terminus	BMP1	observed
x99918734_x99918784	ETGPAGRPGEVGPPGPPGPAGEKGSPGADGPAGAPGTPGPQG	C-terminus	MMP1	observed
x99918734_x99918784	ETGPAGRPGEVGPPGPPGPAGEKGSPGADGPAGAPGTPGPQG	C-terminus	MMP2	observed
x99918734_x99918784	ETGPAGRPGEVGPPGPPGPAGEKGSPGADGPAGAPGTPGPQG	C-terminus	MMP8	observed
x99918734_x99918784	ETGPAGRPGEVGPPGPPGPAGEKGSPGADGPAGAPGTPGPQG	C-terminus	MMP13	observed
x99918734_x99918784	ETGPAGRPGEVGPPGPPGPAGEKGSPGADGPAGAPGTPGPQG	C-terminus	MMP14	observed
x99918734_x99918784	ETGPAGRPGEVGPPGPPGPAGEKGSPGADGPAGAPGTPGPQG	N-terminus	MMP1	predicted
x99918734_x99918784	ETGPAGRPGEVGPPGPPGPAGEKGSPGADGPAGAPGTPGPQG	C-terminus	MMP1	predicted
x99914123_x99914211	GPPGKNGDDGEAGKPGRPGERGPPGPQ	N-terminus	CTSK	observed
x99914123_x99914211	GPPGKNGDDGEAGKPGRPGERGPPGPQ	N-terminus	KLK6	predicted
x99916573_x99916638	QGPGGPPGPKGNSGEPGAPGSKGDTGAKGEPGPVG	C-terminus	MMP1	predicted
x99919885	ERGEQGPAGSPGFQGLPGPAGPPGEAGKPGEQGVPGDLGAPGPSG	N-terminus	MMP2	observed
x99919885	ERGEQGPAGSPGFQGLPGPAGPPGEAGKPGEQGVPGDLGAPGPSG	N-terminus	MMP9	observed
x99919885	ERGEQGPAGSPGFQGLPGPAGPPGEAGKPGEQGVPGDLGAPGPSG	N-terminus	MMP13	observed
x99919885	ERGEQGPAGSPGFQGLPGPAGPPGEAGKPGEQGVPGDLGAPGPSG	N-terminus	MMP1	predicted
x99919885	ERGEQGPAGSPGFQGLPGPAGPPGEAGKPGEQGVPGDLGAPGPSG	C-terminus	MMP1	predicted
x99918531_x99918580_x99918627	FAGPPGADGQPGAKGEPGDAGAKGDAGPPGPAGPAGPPGPIG	N-terminus	MMP9	observed
x99918531_x99918580_x99918627	FAGPPGADGQPGAKGEPGDAGAKGDAGPPGPAGPAGPPGPIG	N-terminus	MMP1	predicted
x99918531_x99918580_x99918627	FAGPPGADGQPGAKGEPGDAGAKGDAGPPGPAGPAGPPGPIG	C-terminus	MMP10	predicted
x99918906	GERGVQGPPGPAGPRGANGAPGNDGAKGDAGAPGAPGSQGAPG	C-terminus	MMP1	predicted
x99917596	GPPGESGREGAPGAEGSPGRDGSPGAKGDRGETGPA	N-terminus	MMP25	observed
x99917596	GPPGESGREGAPGAEGSPGRDGSPGAKGDRGETGPA	N-terminus	MMP2	observed
x99917596	GPPGESGREGAPGAEGSPGRDGSPGAKGDRGETGPA	N-terminus	MMP9	observed

### Sheet: S5
Peptide	Sequence	N or C-terminus	Protease	mode
x99902221_x99902376_x99902530	PGDRGEPGPPGP	C-terminus	MMP9	observed
x99910196_x99910326	SGEPGAPGSKGDTGAKGEPGPVG	C-terminus	MMP1	predicted
x99903475_x99903638	SPGSPGPDGKTGPP	N-terminus	MMP2	observed
x99903475_x99903638	SPGSPGPDGKTGPP	C-terminus	KLK6	predicted
x99911264_x99911375	NGAPGNDGAKGDAGAPGAPGSQGAPG	C-terminus	MMP1	predicted
x99915696_x99915778_x99915863_x99915935	ESGREGAPGAEGSPGRDGSPGAKGDRGETGP	N-terminus	MMP1	predicted
